# MetDecode: methylation-based deconvolution of cell-free DNA for non-invasive multi-cancer typing

**DOI:** 10.1101/2023.12.29.23300371

**Authors:** Dhanya Sudhakaran, Stefania Tuveri, Antoine Passemiers, Tatjana Jatsenko, Tina Laga, Kevin Punie, Sabine Tejpar, An Coosemans, Els Van Nieuwenhuysen, Dirk Timmerman, Giuseppe Floris, Anne-Sophie Van Rompuy, Xavier Sagaert, Antonia Testa, Daniela Ficherova, Daniele Raimondi, Frederic Amant, Liesbeth Lenaerts, Yves Moreau, Joris R. Vermeesch

## Abstract

Cell-free DNA (cfDNA) mediated early cancer detection is based on detecting alterations in the cfDNA components. However, the underlying pathology can usually not be readily identified. We built a reference atlas based on the methylome of multiple cancer and blood-cell types and developed MetDecode, an epigenetic signature-based deconvolution algorithm. MetDecode accurately estimates the tumour proportion in *in-silico* mixtures and identifies the tissue of origin in 81.25% cfDNA samples from cancer patients. This method will complement cancer screening programs and guide clinical follow-up.
