## Supplemental file 2 for "MetDecode: methylation-based deconvolution of cell-free DNA for non-invasive multi-cancer typing"

### Sheet: SupplementaryTable1
Supplementary Table 1 Metadata of the whole-genome methylome data used for building the reference atlas
Sample	Tumor tissue	Subtype	Source	Stage
CESC_1	Cervix	Cervical Squamous cell carcinoma	Inhouse	IIIC1
CESC_2	Cervix	Cervical Squamous cell carcinoma	Inhouse	IVB
CESC_3	Cervix	Cervical Squamous cell carcinoma	Inhouse	IIIB
CEAD_1	Cervix	Cervical Adenocarcinoma	Inhouse	IIIC2
CEAD_2	Cervix	Cervical Adenocarcinoma	Inhouse	IVA
OV_1	Ovary	High grade serous ovarian cancer	Inhouse	IIIC
OV_2	Ovary	High grade serous ovarian cancer	Inhouse	IIIC
OV_3	Ovary	High grade serous ovarian cancer	Inhouse	IIIC
Sample	Tumor tissue	Subtype	Source	Stage	ID	Type
BRCA_1	Breast	Breast Invasive Carcinoma	TCGA	IIIC	TCGA-A2-A0YG-01A-21D-A19F-05	Primary Tumor
BRCA_2	Breast	Breast Invasive Carcinoma	TCGA	IIA	TCGA-A7-A0CE-01A-11D-A148-05	Primary Tumor
BRCA_3	Breast	Breast Invasive Carcinoma	TCGA	IIA	TCGA-A2-A04X-01A-21D-A19F-05	Primary Tumor
BRCA_4	Breast	Breast Invasive Carcinoma	TCGA	IIA	TCGA-E2-A15H-01A-11D-A19F-05	Primary Tumor
BRCA_5	Breast	Breast Invasive Carcinoma	TCGA	IIIA	TCGA-A8-A07I-01A-11D-A19F-05	Primary Tumor
READ_1	Rectum	Rectal Adenocarcinoma	TCGA	IV	TCGA-AF-2689-01A-01D-2294-05	Primary Tumor
READ_2	Rectum	Rectal Adenocarcinoma	TCGA	IIA	TCGA-AG-3593-01A-01D-2294-05	Primary Tumor
COAD_1	Colon	Colon Adenocarcinoma	TCGA	I	TCGA-AA-A00R-01A-01D-A22T-05	Primary Tumor
COAD_2	Colon	Colon Adenocarcinoma	TCGA	IIA	TCGA-AA-3518-01A-02D-1518-05	Primary Tumor
Sample	Cell type	Subtype	Source	ID
cd4tcell_1	CD4 Tcell	CD4-positive, alpha-beta T cell	BLUEPRINT	S007DD
cd4tcell_2	CD4 Tcell	CD4-positive, alpha-beta T cell	BLUEPRINT	S007G7
cd4tcell_3	CD4 Tcell	CD4-positive, alpha-beta T cell	BLUEPRINT	S008H1
cd4tcell_4	CD4 Tcell	CD4-positive, alpha-beta T cell	BLUEPRINT	S009W4
cd8tcell_1	CD8 Tcell	CD8-positive, alpha-beta T cell	BLUEPRINT	C00256
cd8tcell_2	CD8 Tcell	CD8-positive, alpha-beta T cell	BLUEPRINT	C003VO
monocyte_1	Monocyte	monocyte	BLUEPRINT	Primary_monocytes_Donor_D
monocyte_2	Monocyte	monocyte	BLUEPRINT	Primary_monocytes_Donor_G
monocyte_3	Monocyte	monocyte	BLUEPRINT	N000314138902
naturalkillercell_1	Natural killer cell	cytotoxic CD56-dim natural killer cell	BLUEPRINT	C002CT
naturalkillercell_2	Natural killer cell	cytotoxic CD56-dim natural killer cell	BLUEPRINT	C006G5
neutrophil_1	Neutrophil	mature neutrophil	BLUEPRINT	C000S5
neutrophil_2	Neutrophil	mature neutrophil	BLUEPRINT	C0010K
neutrophil_3	Neutrophil	mature neutrophil	BLUEPRINT	C0011I
neutrophil_4	Neutrophil	mature neutrophil	BLUEPRINT	C001UY
neutrophil_5	Neutrophil	mature neutrophil	BLUEPRINT	PB100713
neutrophil_6	Neutrophil	mature neutrophil	BLUEPRINT	PB130513
neutrophil_7	Neutrophil	mature neutrophil	BLUEPRINT	PB270313
erythroblast_1	Erythroblast	erythroblast	BLUEPRINT	S002R5
erythroblast_2	Erythroblast	erythroblast	BLUEPRINT	S002S3

### Sheet: SupplementaryTable2
Supplementary Table 2. Descriptive statistics and mean+-SD of the healthy controls used to establish the baseline
Atlas entity	Min	Max	Mean	SD	SEM	Mean+SD	Mean-SD
BRCA	0	5.74	0.61	1.03	0.11	2.67	0.82			BRCA	breast carcinoma
OVCA	0	9.28	2.43	1.85	0.19	6.13	1.47			CERCA	cervical carcinoma
CERCA	0	3.37	0.96	0.7	0.07	2.37	0.56			COLCA	colorectal carcinoma
COLCA	0	5.01	0.23	0.74	0.08	1.7	0.59			OVCA	ovarian carcinoma
B cells	1.26	7.49	2.99	0.87	0.09	4.74	0.69
CD4+ T cells	0	17.48	5.09	5	0.52	15.09	3.96
CD8+ T cells	0	4.6	0.74	1.11	0.11	2.97	0.88
Erythroblasts	7.43	29.88	19.34	4.62	0.48	28.59	3.67
Monocytes	8.29	26.26	18.16	3.91	0.4	25.98	3.1
Natural Killer	2.42	9.99	5.702	1.34	0.14	8.38	1.06
Neutrophils	20.53	66.59	37.51	9.42	0.98	56.35	7.46
Unknown	3.82	11.33	6.23	1.42	0.15	9.08	1.13
For each atlas entity, the minimum and the maximum deconvolute percentages via MetDecode are indicated, alongside mean, standard deviation (SD) and standard error of mean (SEM).
The normality interval was calculated using the standard formula mean±2SD(38)

### Sheet: SupplementaryTable3
Supplementary Table 3 : Deconvoluted percentage for the 16 cfDNA samples from cancer patients for the entities in the reference.
	Cancer type	BRCA	CERCA	COLCA	OV	B cell	CD4+ T cell	CD8+ T cell	Erythroblast	Monocyte	Natural Killer	Neutrophil	Unknown
Case 1	Breast	3.4	1.13	0	5.22	2.9	0.01	0.01	19.31	22.81	6.17	31.58	7.48		BRCA	breast carcinoma
Case 2	Breast	5.02	2.18	0	2.81	3	0.01	0.09	15.05	15.79	4.43	46.41	5.22		CERCA	cervical carcinoma
Case 3	Breast	0	1.41	0	4.75	2.73	0.02	0.02	25.99	17.99	6.62	32.03	8.45		COLCA	colorectal carcinoma
Case 4	Breast	14.01	3.22	0.41	3.8	3.23	0.02	0.01	20.36	13.51	5.15	28.79	7.5		OVCA	ovarian carcinoma
Case 5	Breast	10.95	2.15	12.44	12.3	0	0	0	19.67	0.07	2.79	27.79	11.84
Case 6	Colorectal	1.38	4.27	33.91	2.74	4.53	0	2.26	12.65	10.27	1.89	20.8	5.32
Case 7	Colorectal	3.08	4.73	40.85	7.3	0	0.02	0.08	8.06	6.53	3.97	18.51	6.87
Case 8	Colorectal	1.86	6.78	13.69	0.01	2.24	17.46	0.24	13.22	18.32	3.54	18.39	4.25
Case 9	Colorectal	0	3.47	21.47	4.23	2.47	6.85	10.7	24.2	14.05	1.08	5.91	5.57
Case 10	Ovarian	5.34	5.79	0.72	3.52	2.22	7.14	0.88	25.7	14.19	4.86	23.93	5.71
Case 11	Ovarian	9.58	2.1	10.68	20.68	0	0	0	24.28	0.48	0	24.33	7.88
Case 12	Ovarian	3.14	2.13	0.3	13.39	2.57	5.67	0.16	16.32	16.43	3.17	31.51	5.22
Case 13	Ovarian	3.62	0.24	1.86	11.04	2.48	2.45	1.42	23.68	13.97	9.3	24.07	5.88
Case 14	Ovarian	6.25	0.87	3.36	23	3.86	0.07	0.87	20.61	12	6.19	16.54	6.38
Case 15	Ovarian	2.87	0	0.61	9.44	2.9	9.55	1.05	24.61	12.35	5.85	24.42	6.36
Case 16	Ovarian	7.14	0	7.31	49.48	0.35	0	0	23.14	0.26	0	4.5	7.82
Established normal range
Mean+2SD		2.67	2.37	1.71	6.13	4.74	15.09	2.97	28.59	25.98	8.38	56.35	9.08
Mean-2SD		-1.46	-0.45	-1.25	-1.28	1.25	-4.91	-1.48	10.09	10.34	3.02	18.67	3.38
